# The effect of prehabilitation on health resource use and one-year survival: The Active Together Service

**DOI:** 10.1101/2025.09.01.25334844

**Authors:** Kerry Rosenthal, Nik Kudiersky, Gabriella Frith, Gail Phillips, Carol Keen, Daniel Howdon, Shaun Barratt, Diana M Greenfield, Gary Mills, Anna Myers, Liam Humphreys, Robert Copeland

**Author notes:** Corresponding author – Kerry Rosenthal, Advanced Wellbeing Research Centre, Sheffield Hallam University, Sheffield, S9 3TU, United Kingdom.

## Abstract

**Introduction:** Research suggests that multi-modal prehabilitation can improve quality of life and clinical outcomes. There is limited evidence, however, on the effect of prehabilitation on hospital resource use.

**Materials and Methods:** Patients receiving surgery for colorectal, lung or upper gastrointestinal cancer between January 2022 and March 2024, were referred to a multi-modal prehabilitation service (Active Together). Patients who declined to participate in Active Together and historical patient data (2017-2021) were used as comparator groups. Outcome measures were length of hospital stay, length of critical care stay, the total number of days spent in hospital as a readmission in the 90 days following surgery, and one-year survival rate.

**Results:** 305 patients completed prehabilitation, 96 patients declined to join the service, and 869 patients were included in the historical dataset. Active Together colorectal patients spent less time in critical care than historical colorectal patients (0.9 vs 1.2 days, p = 0.011). Whereas Active Together lung patients spent longer in critical care than historical lung patients (2.5 vs 1.7 days, p < 0.001). One-year survival rate was greater in Active Together patients compared to the declined group (95% vs 85%, p= 0.013), and not significantly different from the historical group (95% vs 92%, p= 0.14). The probability of the prehabilitation being cost saving was 58%, 60%, and 59% for colorectal, lung and upper gastrointestinal patients, respectively.

**Conclusion:** Prehabilitation has a limited effect on healthcare resource use and may improve one-year survival. Further research with large sample sizes is required to confirm small differences.
