## Appendix 1 for "The effect of prehabilitation on health resource use and one-year survival: The Active Together Service"

### Sheet: Sheet1
Code	Procedure	Group
E543	Lobectomy of lung	Lung
E544	Excision of segment of lung	Lung
E545	Partial lobectomy of lung NEC	Lung
E541	Total pneumonectomy	Lung
E548	Other specified excision of lung	Lung
E542	Bilobectomy of lung	Lung
E544	Excision of segment of lung	Lung
G282	Partial gastrectomy and anastomosis of stomach to transposed jejunum	Lung
H334	Anterior resection of rectum and anastomosis NEC	Colorectal
H336	Anterior resection of rectum and exteriorisation of bowel	Colorectal
H103	Sigmoid colectomy and anastomosis NEC	Colorectal
H333	Anterior resection of rectum and anastomosis of colon to rectum using staples	Colorectal
H073	Right hemicolectomy and anastomosis NEC	Colorectal
H091	Left hemicolectomy and end to end anastomosis of colon to rectum	Colorectal
H331	Abdominoperineal excision of rectum and end colostomy	Colorectal
H062	Extended right hemicolectomy and anastomosis of ileum to colon	Colorectal
H071	Right hemicolectomy and end to end anastomosis of ileum to colon	Colorectal
H335	Rectosigmoidectomy and closure of rectal stump and exteriorisation of bowel	Colorectal
H063	Extended right hemicolectomy and anastomosis NEC	Colorectal
H041	Panproctocolectomy and ileostomy	Colorectal
H072	Right hemicolectomy and side to side anastomosis of ileum to transverse colon	Colorectal
H151	Loop colostomy	Colorectal
T313	Excision of lesion of anterior abdominal wall NEC	Colorectal
H412	Peranal excision of lesion of rectum	Colorectal
H332	Proctectomy and anastomosis of colon to anus	Colorectal
H074	Right hemicolectomy and ileostomy HFQ	Colorectal
H061	Extended right hemicolectomy and end to end anastomosis	Colorectal
H093	Left hemicolectomy and anastomosis NEC	Colorectal
H111	Colectomy and end to end anastomosis of colon to colon NEC	Colorectal
H078	Other specified other excision of right hemicolon	Colorectal
H099	Unspecified excision of left hemicolon	Colorectal
H337	Perineal resection of rectum HFQ	Colorectal
H065	Extended right hemicolectomy and end to side anastomosis	Colorectal
H092	Left hemicolectomy and end to end anastomosis of colon to colon	Colorectal
J021	Right hemihepatectomy NEC	Colorectal
H113	Colectomy and anastomosis NEC	Colorectal
H081	Transverse colectomy and end to end anastomosis	Colorectal
H338	Other specified excision of rectum	Colorectal
H102	Sigmoid colectomy and anastomosis of colon to rectum	Colorectal
H488	Other specified excision of lesion of anus	Colorectal
H064	Extended right hemicolectomy and ileostomy HFQ	Colorectal
H095	Left hemicolectomy and exteriorisation of bowel NEC	Colorectal
H236	Endoscopic resection of lesion of lower bowel using fibreoptic sigmoidoscope NEC	Colorectal
H336	Anterior resection of rectum and exteriorisation of bowel	Colorectal
H074	Right hemicolectomy and ileostomy HFQ	Colorectal
G011	Oesophagogastrectomy and anastomosis of oesophagus to stomach	Upper GI
G275	Total gastrectomy and anastomosis of oesophagus to jejunum NEC	Upper GI
G274	Total gastrectomy and anastomosis of oesophagus to transposed jejunum	Upper GI
G283	Partial gastrectomy and anastomosis of stomach to jejunum NEC	Upper GI
G048	Other specified open extirpation of lesion of oesophagus	Upper GI
G281	Partial gastrectomy and anastomosis of stomach to duodenum	Upper GI
G019	Unspecified excision of oesophagus and stomach	Upper GI
G423	Fibreoptic endoscopic mucosal resection of lesion of upper gastrointestinal tract	Upper GI
G011	Oesophagogastrectomy and anastomosis of oesophagus to stomach	Upper GI
